# Risk factors for long COVID: analyses of 10 longitudinal studies and electronic health records in the UK

**DOI:** 10.1101/2021.06.24.21259277

**Authors:** Ellen J. Thompson, Dylan M. Williams, Alex J. Walker, Ruth E. Mitchell, Claire L. Niedzwiedz, Tiffany C. Yang, Charlotte F. Huggins, Alex S. F. Kwong, Richard J. Silverwood, Giorgio Di Gessa, Ruth C.E. Bowyer, Kate Northstone, Bo Hou, Michael J. Green, Brian Dodgeon, Katie J. Doores, Emma L. Duncan, Frances M. K. Williams, OpenSAFELY Collaborative, Andrew Steptoe, David J. Porteous, Rosemary R. C. McEachan, Laurie Tomlinson, Ben Goldacre, Praveetha Patalay, George B. Ploubidis, Srinivasa Vittal Katikireddi, Kate Tilling, Christopher T. Rentsch, Nicholas J Timpson, Nishi Chaturvedi, Claire J. Steves

## Abstract

**Background:** The impact of long COVID is considerable, but risk factors are poorly characterised. We analysed symptom duration and risk factor from 10 longitudinal study (LS) samples and electronic healthcare records (EHR).

**Methods:** Samples: 6907 adults self-reporting COVID-19 infection from 48,901 participants in the UK LS, and 3,327 adults with COVID-19, were assigned a long COVID code from 1,199,812 individuals in primary care EHR. Outcomes for LS included symptom duration lasting 4+ weeks (long COVID) and 12+ weeks. Association with of age, sex, ethnicity, socioeconomic factors, smoking, general and mental health, overweight/obesity, diabetes, hypertension, hypercholesterolaemia, and asthma was assessed.

**Results:** In LS, symptoms impacted normal functioning for 12+ weeks in 1.2% (mean age 20 years) to 4.8% (mean age 63 y) of COVID-19 cases. Between 7.8% (mean age 28 y) and 17% (mean age 58 y) reported any symptoms for 12+ weeks, and greater proportions for 4+ weeks. Age was associated with a linear increased risk in long COVID between 20 and 70 years. Being female (LS: OR=1.49; 95%CI:1.24-1.79; EHR: OR=1.51 [1.41-1.61]), having poor pre-pandemic mental health (LS: OR=1.46 [1.17-1.83]; EHR: OR=1.57 [1.47-1.68]) and poor general health (LS: OR=1.62 [1.25-2.09]; EHR: OR=1.26; [1.18-1.35]) were associated with higher risk of long COVID. Individuals with asthma (LS: OR=1.32 [1.07-1.62]; EHR: OR=1.56 [1.46-1.67]), and overweight or obesity (LS: OR=1.25 [1.01-1.55]; EHR: OR=1.31 [1.21-1.42]) also had higher risk. Non-white ethnic minority groups had lower risk (LS: OR=0.32 [0.22-0.47]), a finding consistent in EHR. . Few participants had been hospitalised (0.8-5.2%).

**Conclusion:** Long COVID is associated with sociodemographic and pre-existing health factors. Further investigations into causality should inform strategies to address long COVID in the population.
