## Supplementary File 1 for "Risk factors for long COVID: analyses of 10 longitudinal studies and electronic health records in the UK"

### Sheet: long COVID
Variables	Study	Question (exact wording)	Options	Recoding if needed	Notes
*Self report COVID-19 Status 0 = no/na; 1 = yes
	MCS NS BCS 70 NCDS	Do you think that you have, or have had, Coronavirus?	1 = yes, confirmed by a positive test, 2 = Yes, based on a strong personal suspicion or medical advice, 3 = Unsure, 4 = No	0 = 3|4, 1 = 1|2
	ALSPAC	Do you think that you currently have, or have had, COVID-19?	0=No, 1=Yes, confirmed by a positive swab test (a swab test involves a swab taken from the nose or throat), 2=Yes, suspected by a doctor but not tested, 3=Yes, my own suspicions	0=0; 1|2|3=1	Have coded this slightly differently depending on what is required.
	USOC	Q0: Have you experienced symptoms that could be caused by coronavirus (COVID-19)? Q1: Participants are asked if they have been tested for coronavirus at each wave Those answering 'yes' are asked: Q2: What was the result of your coronavirus test?	Q0-1:1 = Yes; 2= No Q2: 1 = Positive - it showed I had coronavirus; 2 = Negative - it showed I did not have coronavirus; 3 = Inconclusive; 4 = Waiting for results	Q0-1: 0=2; 1=1 Q2: 0= 2/4; 1=1
	GS	Q1: Do you think that you have had, or currently have COVID-19 Q2: Have you ever had a test to see if you have or have had COVID-19? Q3: What kind of test have you had? Select all that apply Q4: Have you ever had a positive result from a swab test? Q5: Have you ever had a positive result from an antibody test? Q6: Have you ever had a positive result from the Other test?	Q1: 0= No; 1 = Yes Q2: 0 = No; 1 = Yes, because I have symptoms; 2 = Yes, because I have been in contact with someone who had COVID-19; 3 = Yes, because of my job; 4 = Yes, for another reason Q3: 1 = A swab test which tests for active infection; 2 = An antibody test which tests for past infection; 3 = Other; 99 = Don't know Q4-6: 0= No; 1 = Yes; 99 = Don't know	Q1|Q4-6: 0=0 Q1|Q4-6: 1=1	This data is from GS Covid Life 3
	TWINS UK	Q1 (July/August): Have you had COVID-19? Tick only one option: Q2 (October/November): Have you had COVID-19? Tick only one option:	Q1: 0 =No, 1=Yes, diagnosed and recovered, 2=Yes, diagnosed and still ill, 3=Not formally diagnosed but suspected and recovered, 4=Not formally diagnosed but suspected and still ill Q2: 0=No, 1=Yes, tested positive by swab/saliva only, 2=Yes, tested positive by antibody test (blood test, including by TwinsUK) only, 3=Yes, tested positive by both swab/saliva and antibody test, 4=Not tested or test…	Q1 & Q2: 0 = 0 Q1 or Q2: 1 = 1/4
	BIB	Q1: Do you think you have or have had Covid-19?	Q1: 0 = No; 1 = Yes, confirmed by a positive test; 1 = Yes, suspected by a doctor but not tested; 1 = Yes, my own suspicions	Q1: 0=0 1=1
*Self report long COVID 0 = 0-4 weeks; 1 = 4-12 weeks; 2 = 12+ weeks
	MCS NS BCS 70 NCDS	Q1: For how long were you unable to function as normal due to COVID-19 Coronavirus symptoms? Q2: How many days were you so unwell that you stayed in bed or on the sofa due to Coronavirus?	Q1: 1 = I was always able to function as normal; 2 = 1-3 days; 3 = 4-6 days; 4 = 1 week or more, less than 2 weeks; 5 = 2 weeks or more, less than 4 weeks; 6 = 4 weeks or more, less than 12 weeks; 7 = 12 weeks or more; Q2: 1 = None, 2 = 1-3 days , 3 = 4-6 days , 4 =1 week or more, less than 2 weeks, 5 = 2 weeks or more, less than 4 weeks, 6 = 4 weeks or more, less than 12 weeks, 7 = 12 weeks or m…	4 + weeks: 0 = 1|2|3|4|5 on both questions, 1 = 6|7 on either question. 12+ weeks: 0 = 1|2|3|4|5|6 on both questions, 1 = 7 on either question
	ALSPAC	Thinking of the whole of your COVID-19 illness, can you please tell us about the total overall time you experienced symptoms you suspect relate to COVID-19 (including mild symptoms andcounting the time in between symptoms if these have been intermittent).	1 = 1 day - 2 weeks; 2 = 2 - 4 weeks; 3 = 4 - 12 weeks; 4 = 12+ weeks	12+ weeks: 0=1|2|3, 1=4; 4+weeks: 0=1, 1=2|3|4
	USOC	Q1: For how many weeks have you experienced coronavirus symptoms? (Asked if previously reported having covid symptoms and has not returned to previous health or reported having had symptoms since the last survey)	Q1: 1-60 weeks	Q1: 0 = 1-3 weeks; 1 = 4-12 weeks; 2 = 12-60 weeks
	GS	Q1: Thinking of the whole of your COVID-19 illness, can you please tell us about the total overall time you experienced symptoms you suspect relate to COVID-19 (including mild symptoms and counting the time in between symptoms if these have been intermittent). Q2: Thinking now about your first (or only) bout of illness, how long did that period last?	Q1/Q2: 1 = 1 day - 2 weeks; 2 = 2 - 4 weeks; 3 = 4 - 12 weeks; 4 = 12+ weeks	Q1/Q2: 0=1|2; 1=3; 2=4	This data is from GS Covid Life 3
	TwinsUK	Q1 (July/August): How long did you experience COVID-19 symptoms in total (i.e. even mild symptoms and fluctuations in symptoms)? Q2 (October/November): Thinking of the whole of your COVID-19 illness, can you please tell us about the total overall time you experienced symptoms you suspect relate to COVID-19 (including mild symptoms and counting the time in between symptoms if these have been inter…	Q1 (July/August): 0 = No symptoms from COVID-19; 1=1-7 days; 2=1-2 weeks; 3=2-4 weeks; 4= 4-6 weeks; 5=6+ weeks Q2 (October/November): 1 = 1 day - 2 weeks; 2 = 2 - 4 weeks; 3 = 4 - 12 weeks; 4 = 12+ weeks	Q1: 0=1-3; 1=4,5 Q2: 0=1|2; 1=3; 2=4	Those who reported symptoms for 4-8 weeks at Q2 (i.e. in Oct/Nov) replaced those who reported symptoms for 0-4 weeks at Q1 (i.e. in July/August), and those who reported symtpoms for 12+ weeks at Q2 (i.e. in Oct/Nov) replaced those who reported symptoms for 0-8 weeks at Q1 (i.e. in July/August).
	BIB	Q1: We are interested in whether you have experienced any symptoms listed below since March 2020. Please complete the table for any of the symptoms you have had and when you had them. Please complete for any symptoms that were experienced irrespective of whether or not you saw a doctor and irrespective of whether or not you were told you had flu, or Covid-19 (coronavirus) or any other diagnosis. …	Q1: 1 = Yes Q2: 0= No; 1=Yes Q3: 0 = No; 1 = Yes, confirmed by a positive test; 1 = Yes, suspected by a doctor but not tested; 1 = Yes, my own suspicions	Please refer to "Notes" for how participants were coded to the 3 long COVID categories.	1. We only considered symptom months after the self-reported positive COVID-19 date. Example: if the positive date was in October but they selected symptoms in September, they would not be coded (except for circumstance described in [2] below for 0-4 week category). 2. Inclusion to 0-4 week category: participant selected symptom month only in same month as positive date or participant said "yes" …

### Sheet: covariates
Variables	Study	Question (exact wording) / Measure	Year Collected	Options	Recoding if needed
* Sex * 0=Male; 1=Female
	All			0=Male; 1=Female
* Ethnicity * 0=White; 1=South East Asian; 2=Other Asian; 3=Black; 4=Mixed; 5=Other Non-White & 0=White; 1 = Non-White Ethnic Minority
	MCS			0 = Other, 1 = White	Coding reversed to give 0 = white, 1 = other
	NS			0 = Other, 1 = White	Coding reversed to give 0 = white, 1 = other
	BCS70			1 = British, 2 = Irish, 3 = White other, 4 = White & Black Caribbean, 5 = White & Black African, 6 = White & Asian, 7 = Other mixed race, 8 = Indian, 9 = Pakistani, 10 = Bangladeshi, 11 = Other Asian, 12 = Caribbean, 13 = African, 14 = Other Black, 15 = Chinese, 16 = Other ethnic group, 99 = Not answered	0 = 1|2|3, 1 = all other non-missing values
	NCDS			1 = British, 2 = Irish, 3 = White other, 4 = White & Black Caribbean, 5 = White & Black African, 6 = White & Asian, 7 = Other mixed race, 8 = Indian, 9 = Pakistani, 10 = Bangladeshi, 11 = Other Asian, 12 = Caribbean, 13 = African, 14 = Other Black, 15 = Chinese, 16 = Other ethnic group, 99 = Not answered	0 = 1|2|3, 1 = all other non-missing values
	ALSPAC	What is your ethnic group?	2021	G0 (Partner) 1=White; 2=Mixed/multiple ethnic groups; 3=Asian/Asian British OR Black/African/Caribbean/Black British OR Other ethnic gro G0 (Mother) & G1 (Children) 1=White; 2=Mixed/Multiple Ethnic group; 3=Asian/Asian British; 4=Black/African/Caribbean/Black British; 5=Arab or other ethnic group	1=0; 2|3|4|5=1
	USOC	What is your ethnic group?	2009-2020	1=White British; 2=Irish (White); 3=Gypsy or Irish Traveller (white); 4=Any other white background; 5=White and black caribbean (mixed); 6=White and black african (mixed); 7=White and Asian (mixed); 8=Any other mixed background; 9=Indian (Asian or Asian British); 10=Pakistani (Asian or Asian British); 11=Bangladeshi (Asian or Asian British); 12=Chinese (Asian or Asian British); 13=Any other Asian…	1-4=0 (white), 5/97=1 (non-white)
	GS	What is your ethnic origin?	2020	1=White Scottish; 2=White English; 3=White Welsh; 4=White N. Irish; 5=White Irish; 6=White Gypsy/Irish traveller; 7=White Polish; 8=Any other white; 9=Asian/British Asian - Indian; 10=Asian/British Asian - Pakistani; 11=Asian/British Asian - Bangladeshi; 12=Asian/British Asian - Chinese; 13=Any other Asian background; 14=Black or Black British - African; 15=Black or Black British - Carribean; 16=…	1-8 = 0 (white), 9-22 = 1 (non-white), 98 = NA
	TWINS UK			1=White- English, Welsh, Scottish, Northern Irish, Irish; 2=White- Other white background; 3=Mixed/multiple ethnic groups - White and Black Caribbean; 4=Mixed/multiple ethnic groups - White and Black African; 5=Mixed/multiple ethnic groups - White and Asian; 6=Mixed/multiple ethnic groups - Other mixed/ multiple ethnic background; 7=Asian/Asian British- Indian; 8=Asian/Asian British - Pakistani; …	1/2=0; 10=1; 7/9|11=2; 12/14=3; 3/6=4; 15/16=5 & 1/2=0; 3/16=1
	BIB			BiB: 1=White British; 2=White other; 3=Mixed-White and Black; 4=Mixed-White and South Asian; 5=Black; 6=Indian; 7=Pakistani; 8=Bangladeshi; 9=Other BIBBS: 1=White British; 2=White Irish; 3=Pakistani; 4=Indian; 5=Bangladeshi; 6=White Polish; 7=White Slovakian; 8=White Romanian; 9=White Czech; 10=Other White; 11=White Gypsy/Roma/Irish travellor; 12=Chinese; 13=African; 14=Caribbean; 15=Mixed White/…	BiB: 1/2=0; 6/8=1; 5=3; 3/4=4; 9=5 BiBBs: 1/2=0; 6/11=0; 3/5=1; 13/14=3; 15/18=4; all other options=5
* Education * 1=Degree or equivalent; 0=All else
	MCS NS BCS 70 NCDS	Derived: highest NVQ level from an academic or vocational qualification	2018; 2015; 2016; 2013	0 = none, 1 = nvq1, 2 = nvq2, 3 = nvq3, 4 = nvq4, 5 = nvq5	0 = 0|1|2|3, 1 = 4|5. Coding reversed for regression modelling to give degree group as reference
	ALSPAC	G0: highest educational qualification G1: Have you studied at university for a degree or higher qualification?	G0: 1991/1992 G1: 2018-2019	G0: 1=Degree; 2=A levels/AS levels or equivalent; 3=O levels; 4=Vocational; 5=GCSE G1 (Children): 1=Yes, 2=Still at university, 0=No	G0: 1=0; 2/5=1; G1: 0=1|2, 0=1
	USOC	Can you tell me the highest educational or school qualification you have obtained?	2009-2020	1.Higher degree 2. 1st degree or equivalent 3. Diploma in Higher Education 4. Teaching qualification (not PGCE) 5. Nursing or other medical qualification 6. Other higher degree 7. A-Level 8. Welsh baccalaureate 9. International baccalaureate 10. AS Level 11. Scottish Highers 12. Certificate of 6th year studies 13. GCSE/O-Level 14. Certificate of secondary education 15. Standard or lower 16. Other…	1/6=0; 7/14=1
	GS	What is the highest education qualification you have obtained	2020	1=No qualifications; 2=Other (please specify); 3=School leavers certificate; 4=CSEs or equivalent; 5=Standard grade, National 4 or 5, O levels, GCSEs or equivalent; 6=Higher grade, A levels, AS levels or equivalent; 7=NVQ or HND or HNC or equivalent; 8=Other professional or technical qualification; 9=Undergraduate degree; 10=Postgraduate degree	9-10 = 0 / 1-8 = 1
	TWINS UK			1=No qualification; 2=NVQ1/SVQ1; 3=O-level/GCSE/NVQ2/SVQ2/Scottish intermediate; 4=Scottish Higher, NVQ3, City and Guilds, Pitman; 5=A-level, Scottish Advanced Higher; 6=Higher vocational training (e.g. Diploma, NVQ4, SVQ4); 7=Undergraduate degree; 8=Postgraduate degree (e.g. Masters or PhD), NVQ5, SVQ5	6/8=0; 2/5=1
	BiB			1=<5 GCSE equivalent; 2=5 GCSE equivalent; 3=A-level equivalent; 4=Higher than A-level; 5=Other; 6=Don't know; 7=Foreign unknown	4=0; 3=1; 5/7=2; 1=3; missing=1
* Occupational Social Class * 0=Managerial/Admin/Professional; 1=Intermediate; 2=Manual/routine; 3=Other/Never worked
	MCS NS BCS 70 NCDS			N/A
	ALSPAC		1991-1992	[RGSC] 1=I Professional; 2=II Managerial and Technical; 3=IIINM Skilled non-manual; 4=IIIM Skilled manual; 5=IV Partly skilled; 6=V Unskilled; 7=Armed Forces *parent's occupational social class for G1 (Children)	0=1, 1=2, 2=3|4|5, 3=6
	USOC	What was your main job last week? Please tell me the exact job title and describe fully the sort of work you do.	2015-2020	Derived variable from current job: [NS-SEC3] 1=Managerial and professional; 2=Intermediate; 3=Routine Never worked and long-term unemployed=4	0=1/2; 3/4=1
	GS	Which of the following best describes the type of work you did in your last or current job?	2020	[ONS SOC] 1=Managers, directors, senior officials; 2=Associate professional and technical occupations; 3=Administrative and secretarial occupations; 4=Skilled trades occupations; 5=Sales and customer service occupations; 6=Process, plant and machine operatives; 7=Elementary (unskilled) occupations; 8=Never worked	1/2=0; 3/4=1; 5/7=2; 8=3
	TWINS UK			Not Available
	BiB			1=Modern professional occupations; 2=Clerical and intermediate occupations; 3=Senior managers or administrators; 4=Technical and craft occupations; 5=Semi-routine manual and service occupations; 6=Routine manual and service occupations; 7=Middle or junior managers; 8=Traditional professional occupations; 9=Self-employed; 10=Student/in training; 11=Does not work-long term unemployed/sick; 12=Don't…	0 = 1/3/8 1 = 2/4/7 2 = 5/6
* Index of Multiple Deprivation
	MCS NS BCS 70 NCDS	Deprivation was measured using indexes of multiple deprivation (IMD) scale from geographically coded data	2021 for all	IMD was split in quintiles with the 1 indicating lowest deprivation and 5 indicating highest deprivation.	to be added
	ALSPAC	Deprivation was measured using indexes of multiple deprivation (IMD) scale from geographically coded data derived in January 2014.	2014-01-01	IMD was split in quintiles with the 1 indicating lowest deprivation and 5 indicating highest deprivation.
	USOC	Not available	Not available	Not available
	GS	Scottish indices of deprivation calculcated using postcode given in CovidLife Survey 1	2020	Deciles
	TWINS UK
	BiB	English indices of deprivation calculated using postcodes	2019	Quintiles
* Pre-Pandemic Mental Health * 0=non-case; 1=case (meets clinical cut-off)
	MCS	Kessler-6 questionnaire assessing psychological distress	2018	0 = no distress, 1 = distress (based on cutoff of 13)
	NS	GHQ-12	2015	0 = no distress, 1 = distress
	BCS70	Malaise Inventory - 9 item	2016	0 = no distress, 1 = distress (based on cutoff of 4)
	NCDS	Malaise Inventory - 9 item	2008	0 = no distress, 1 = distress (based on cutoff of 4)
	ALSPAC	G0: Edinburgh Postnatal Depression Scale or EPDS; G1:Short Mood and Feelings Questionnaire (SMFQ)	G0: 2011-2013; G1: 2017-2018	G0: 10 items probing depressive symptoms in the last two weeks with scores ranging between 0-30 and higher scores indicating greater depression. Scores ≥ 12 have been validated against probable major depression.; G1: scores range between 0-26 with higher scores indicting higher depressive symptoms. Scores of ≥11 on the SMFQ have good specificity and sensitivity for probable depression	G0: scores were standardised; 0= score<12, 1=score12+; G1: scores were standardised; 0= score<11, 1=score11+
	USOC	General Health Questionnaire-12 (GHQ-12)	2018-20 (imputed from 2016-18/2017-19 if missing)	GHQ-12 (caseness scoring 0-12) used to create binary variable. GHQ likert scoring (0-36) used for continuous variable.	Sum of 12 items 0-3=0 (non-case); 4-12=1 (case)
	GS	General Health Questionnaire-28 (GHQ-28)	2006- 2011		Sum of 28 items 1 = >= 24 0 = <24
	TWINS UK	Hospital Anxiety and Depression Scale (HADS)	2017		Sum of all items (for continuous variable) case/non-case categories derived seperately for anxiety and depression subscales using the following 1 = >= 10 0 = <11 case variables were then combined
	BiB	PHQ-8	2017-2021		Each item was scored with a value of 0 given for responses of “Not at all”, 1 for “Several days”, 2 for “More than half the days”, and 3 for “Nearly every day”. Responses were summed for each individual; the potential response range is 0-24. Cases and non-cases defined as: 1 = >=10 0 = <10
* Pre-Pandemic Self-Assessed Health * 1=Good/Very Good/Excellent; 0=Fair/Poor
	NS BCS 70 NCDS	In general, would you say your health is:	55 year follow-up for NCDS (2013), 46 year follow-up for BCS70 (2016), web survey 8 for Next Steps (2015)	1=Excellent; 2=Very Good; 3=Good; 4=Fair; 5=Poor	1/3=1; 4/5=0
	ALSPAC	In general, would you say your health is:	G0: 2011-2013; G1:2018--2019	1=Excellent; 2=Very Good; 3=Good; 4=Fair; 5=Poor	1/3=0; 4/5=1
	USOC	In general, would you say your health is…	2017-2020	1=Excellent; 2=Very Good; 3=Good; 4=Fair; 5=Poor	1/3=0; 4/5=1
	GS	Not available pre-pandemic
	TWINS UK	In general, would you say your health is…	2020	1=Excellent; 2=Very Good; 3=Good; 4=Fair; 5=Poor	1/3=1; 4/5=0
	BiB	How would you describe your health generally?	2017-2021	1=Excellent; 2=Very Good; 3=Good; 4=Fair; 5=Poor	1/3=1; 4/5=0
Pre-pandemic Body Mass Index 0 = <18.5 (underweight), 1=18.5-24.999 (normal weight), 2=25-29.999 (overweight), 3=30+ (obese)
	MCS NS BCS 70 NCDS	Calculated BMI (measured weight (kg)/measured height(m^2))	55 year follow-up for NCDS, 46 year follow-up for BCS70, MCS sweep 7, web survey 8 for Next Steps	1 = <18.5; 2 = 18.5 to <25; 3 = 25 to <30; 4 = 30+	0 = <25; 1 = 25+
	ALSPAC	Calculated BMI (measured weight (kg)/measured height(m^2))	G0: 2011-2014; G1: 2017	0 = <18.5; 1 = 18.5 to <25; 2 = 25 to <30; 3 = 30+	0 = <25; 2 = 25+
	USOC	not available	not available	not available	not available
	GS	Calculated BMI (measured weight (kg)/measured height(m^2))	2006 - 2011	0 = <18.5; 1 = 18.5 to <25; 2 = 25 to <30; 3 = 30+	0 = <18.5; 1 = 18.5 to <25; 2 = 25 to <30; 3 = 30+
	TWINS UK	Calculated BMI (measured weight (kg)/measured height(m^2))	2014-2017	0 = <18.5; 1 = 18.5 to <25; 2 = 25 to <30; 3 = 30+	0 = <18.5; 1 = 18.5 to <25; 2 = 25 to <30; 3 = 30+
	BiB	Calculated BMI (measured weight (kg)/measured height(m^2))	2007-2011	0 = <18.5; 1 = 18.5 to <25; 2 = 25 to <30; 3 = 30+	0 = <18.5; 1 = 18.5 to <25; 2 = 25 to <30; 3 = 30+
* Pre-pandemic diabetes (type 1 and type 2?) * 0 No; 1 Yes
	BCS 70 NCDS	Health problems since last interview - diabetes	55 year follow-up for NCDS, 46 year follow-up for BCS70	0 = no, 1 = yes
	ALSPAC	Have you ever been diagnosed with any of the following? Type 1 Diabetes (Juvenile onset diabetes), Type 2 Diabetes (Adult onset diabetes)	G0: 2011-2013; G1: 2014/2015	1=Yes, by a doctor, 2= Yes, by self, 3=No, 4=Not sure	0=3, 1=1|2
	USOC	Ever had diabetes	Each wave 2009-2019	0 No; 1 Yes	1 = Yes
	GS	Please mark an X in the box if you, your father, mother or any brother, sister or grandparent has been affected by... Diabetes	2006 - 2011	Only option is to tick "yes" so we do not have a "no" response	1 = Yes
	TWINS UK	any of these conditions:	2014-2017	0 No; 1 Yes	1 = Yes
	BiB	Have you ever had or been told by a doctor or nurse that you had diabetes?	2017-2021	Only option is to tick "yes" so we do not have a "no" response	1 = Yes
* Pre-pandemic hypertension * 0 No; 1 Yes
	NCDS	Health problems since last interview - high blood pressure	55 year follow-up	0 = no, 1 = yes
	ALSPAC	Have you ever been diagnosed with any of the following? Hypertension	G0: 2007-2008; G1:2014/2015	1=Yes, by a doctor, 2= Yes, by self, 3=No, 4=Not sure	0=3, 1=1|2
	USOC	Ever had hypertension	Each wave 2009-2019	0 No; 1 Yes	1 = Yes
	GS	Please mark an X in the box if you, your father, mother or any brother, sister or grandparent has been affected by... High blood pressure	2006 - 2011	Only option is to tick "yes" so we do not have a "no" response	1 = Yes
	TWINS UK	Has a doctor ever told you that you have/had any of the following conditions? \ Hypertension (high blood pressure)	2014-2019	0 No; 1 Yes; don't know	1 = Yes
	BiB	Have you ever had or been told by a doctor or nurse that you had hypertention?	2017-2021	Only option is to tick "yes" so we do not have a "no" response	1 = Yes
* Pre-pandemic cholesterol * 0 No; 1 Yes
	ALSPAC	has high cholesterol	G0: 2011-2013; G1:2008-2011	1=Yes, 0=No	?
	USOC	Not Available	Not Available	Not Available	1 = Yes
	GS	Not available pre-pandemic			1 = Yes
	TWINS UK	Has a doctor ever told you that you have/had any of the following conditions? \ High cholesterol	2014-2019	0 No; 1 Yes	1 = Yes
	BiB	Have you ever had or been told by a doctor or nurse that you had high cholesterol?	2017-2021	Only option is to tick "yes" so we do not have a "no" response	1 = Yes
* Pre-pandemic asthma * 0 No; 1 Yes
	MCS NS BCS 70 NCDS	For NCDS and BCS70: Health problems since last interview - asthma	55 year follow-up for NCDS, 46 year follow-up for BCS70	0 = no, 1 = yes	to be added
	NSHD			to be added	to be added
	ALSPAC	Have you ever been diagnosed with any of the following? Asthma	G0: 2011-2013; G1:2014/2015	1=Yes, by a doctor, 2= Yes, by self, 3=No, 4=Not sure	0=3, 1=1|2
	USOC	Ever had asthma	Each wave 2009-2019	0 No; 1 Yes	1 = Yes
	GS	Please mark an X in the box if you, your father, mother or any brother, sister or grandparent has been affected by... Asthma	2006 - 2011	Only option is to tick "yes" so we do not have a "no" response	1 = Yes
	TWINS UK	Has a doctor ever told you that you have/had any of the following conditions? \ Asthma	2014-2019	0 No; 1 Yes	1 = Yes
	BiB	Have you ever had or been told by a doctor or nurse that you had asthma?	2017-2021	Only option is to tick "yes" so we do not have a "no" response	1 = Yes
* Smoking status * 0 No; 1 Yes
	MCS NS BCS 70 NCDS	Which of these statements applies to you?	2021	1 = never smoked, 2 = Used to smoke but not at all now, 3 = Occasionally smokes but not daily, 4 = Smokes cigarettes daily	0 = 1|2, 1 = 3|4
	ALSPAC	?		?	?
	USOC	Do you smoke cigarettes? Please do not include electronic cigarettes (e-cigarettes).	April 2020, imputed from previous other pandemic waves (or previous 4 normal survey waves) if missing	0 No; 1 Yes	1 = Yes
	GS	Compared to before COVID-19 measures were introduced, (i.e. January 2020), are you:	2020	1=Smoking more now; 2=Smoking about the same now; 3=Smoking less now; 4=I don't smoke - ex-smoker; 5=I don't smoke - never smoked	1 = Yes
	TWINS UK	In the time between the UK lockdown commencing on 23rd March 2020 and the lockdown easing on 4th July 2020, did any of the following aspects of your life change compared with the time prior to lockdown/COVID-19? Amount you smoke/vape	2020	0=decreased; 1=stayed the same; 2=increased; 9999=na/I don't do this	1/3 = Yes
	BiB	Do you smoke?	COVID-19 survey 1 (April-June 2020)	1 = Yes 0 = No
